# The COVID-19 pandemic sparked off a large-scale outbreak of carbapenem-resistant *Acinetobacter baumannii* from the endemic strains of an Italian hospital

**DOI:** 10.1101/2022.06.28.22276851

**Authors:** Greta Petazzoni, Greta Bellinzona, Cristina Merla, Marta Corbella, Ørjan Samuelsen, Jukka Corander, Davide Sassera, Stefano Gaiarsa, Patrizia Cambieri

**Affiliations:** Microbiology and Virology Unit. Fondazione IRCCS Policlinico San Matteo. Pavia, Italy; Department of Biology and Biotechnology. University of Pavia. Pavia, Italy; Norwegian National Advisory Unit on Detection of Antimicrobial Resistance, Department of Microbiology and Infection Control. University Hospital of North Norway. Tromsø, Norway; Institute of Pharmacy, Faculty of Health Sciences. UiT The Arctic University of Norway. Tromsø, Norway; Department of Biostatistics. University of Oslo. Oslo, Norway; Department of Mathematics and Statistics. University of Helsinki. Helsinki, Finland

## Abstract

*Acinetobacter baumannii* is a nosocomial pathogen that poses a serious threat due to the rise of incidence of multidrug resistant (MDR) strains. During the COVID-19 pandemic, MDR *A.baumannii* clones have caused several outbreaks worldwide. Here we describe a detailed investigation of an MDR *A. baumannii* outbreak that occurred at Fondazione IRCCS Policlinico San Matteo (Pavia, Italy). A total of 96 *A. baumannii* strains, isolated between January and July 2020 from 41 inpatients (both SARS-CoV-2 positive and negative) in different wards, were characterized by phenotypic and genomic analyses combining Illumina and Nanopore sequencing. Antibiotic susceptibility testing revealed that all isolates were resistant to carbapenems and the sequence analysis attributed this to the carbapenemase gene *bla*_OXA-23_. Screening of virulence factors unveiled that all strains carried determinants for biofilm formation, while plasmid analysis revealed the presence of two plasmids, one of which was a ⍰100kbp long and encoded a phage sequence.

A core genome-based phylogeny was inferred to integrate outbreak strain genomes with background genomes from public databases and from the local surveillance program. All strains belonged to the globally disseminated ST2 clone and were mainly divided into two clades. Isolates from the outbreak clustered with surveillance isolates from 2019, suggesting that the outbreak was caused by two strains that were already circulating in the hospital before the start of the pandemic. The intensive spread of *A. baumannii* in the hospital was enhanced by the extreme emergency situation of the first COVID-19 pandemic wave that resulted in minor attention to infection prevention and control practices.

**Importance:** The COVID-19 pandemic, especially during the first wave, posed a great challenge to the hospital management and generally promoted nosocomial pathogen dissemination. Multidrug resistant (MDR) *A. baumannii* can easily spread and persist for a long time on surfaces, causing outbreaks in healthcare settings. Infection prevention and control practices, epidemiological surveillance and microbiological screening are fundamental in order to control such outbreaks.

Here, we sequenced the genomes of 96 isolates from an outbreak of MDR *A. baumannii* strains using both short- and long-read technology in order to reconstruct the outbreak events in fine detail. The sequence data demonstrated that two endemic clones of MDR *A. baumannii* were the source of this large hospital outbreak during the first COVID-19 pandemic wave, confirming the effect of COVID-19 emergency disrupting the protection provided by the use of the standard prevention procedures.
