## Supplementary Table 1 for "The COVID-19 pandemic sparked off a large-scale outbreak of carbapenem-resistant *Acinetobacter baumannii* from the endemic strains of an Italian hospital"

### Sheet: Foglio 1
Sample	Sample source	Sample date	Ward	Ward classification	Patient ID	Sex	Age	Lenght of stay	Outcome	COVID-19 Status
4614_2020	Urine	Jan 2020	ICU 1	ICUs	P18	M	61-70	47	Ordinary discharge	NA
4615_2020	Rectal swab	Jan 2020	Otorhinolaryngology	Oth.	P27	M	61-70	25	Ordinary discharge	NA
4636_2020	Rectal swab	Jan 2020	ICU 1	ICUs	P17	M	61-70	11	Transferred to another hospital	NA
4682_2020	Bronchoalveolar lavage	Jan 2020	Pneumology	Oth.	P20	M	81-90	20	Ordinary discharge	NA
4669_2020	Rectal swab	Jan 2020	Pneumology	Oth.	P20	M	81-90	20	Ordinary discharge	NA
4733_2020	BAL	Mar 2020	ICU 1	ICUs	P34	M	51-60	3	Deceased	Negative
27458_2020	Blood	Mar 2020	ICU 1	ICUs	P38	M	71-80	85	Transferred to another hospital	Positive
4760_2020	Rectal swab	Mar 2020	ICU 1	ICUs	P38	M	71-80	85	Transferred to another hospital	Positive
4763_2020	Rectal swab	Mar 2020	ICU 1	ICUs	P32	M	71-80	74	Transferred to another hospital	Positive
4778_2020	Rectal swab	Mar 2020	ICU 1	ICUs	P23	M	61-70	17	Deceased	Positive
4785_2020	Rectal swab	Mar 2020	ICU 1	ICUs	P22	M	61-70	14	Deceased	Positive
4793_2020	Blood	Apr 2020	ICU 1	ICUs	P36	M	51-60	17	Deceased	Positive
4833_2020	BAL	Apr 2020	ICU 1	ICUs	P5	M	61-70	45	Transferred to another hospital	Positive
4797_2020	BAL	Apr 2020	ICU 1	ICUs	P36	M	51-60	17	Deceased	Positive
27555_2020	Blood	Apr 2020	ICU 1	ICUs	P10	M	61-70	54	Deceased	Positive
4803_2020	Rectal swab	Apr 2020	ICU 1	ICUs	P5	M	61-70	45	Transferred to another hospital	Positive
4804_2020	Rectal swab	Apr 2020	ICU 1	ICUs	P8	M	41-50	49	Transferred to another hospital	Positive
4869_2020	BAL	Apr 2020	ICU 1	ICUs	P8	M	41-50	49	Transferred to another hospital	Positive
4861_2020	BAL	Apr 2020	ICU 1	ICUs	P14	M	71-80	18	Deceased	Positive
4851_2020	Rectal swab	Apr 2020	Pneumology	Oth.	P37	M	41-50	39	Ordinary discharge	Positive
4848_2020	Rectal swab	Apr 2020	ICU 1	ICUs	P33	M	61-70	104	Deceased	Positive
4859_2020	Bronchoalveolar lavage	Apr 2020	ICU 1	ICUs	P13	M	30-40	27	Ordinary discharge	Positive
4862_2020	BAL	Apr 2020	ICU 1	ICUs	P19	M	51-60	67	Transferred to another hospital	Positive
4856_2020	BAL	Apr 2020	ICU 1	ICUs	P9	F	51-60	48	Deceased	Negative
4870_2020	Blood	Apr 2020	ICU 1	ICUs	P19	M	51-60	67	Transferred to another hospital	Positive
4850_2020	Rectal swab	Apr 2020	ICU 1	ICUs	P35	M	51-60	133	Transferred to another hospital	Positive
4872_2020	Blood	Apr 2020	ICU 1	ICUs	P9	F	51-60	48	Deceased	Negative
4875_2020	BAL	Apr 2020	ICU Infectious diseases	ICUs	P32	M	71-80	74	Transferred to another hospital	Positive
4880_2020	Rectal swab	Apr 2020	ICU 1	ICUs	P41	F	61-70	37	Ordinary discharge	Positive
4898_2020	BAL	Apr 2020	ICU 1	ICUs	P35	M	51-60	133	Transferred to another hospital	Positive
4906_2020	BAL	Apr 2020	ICU 1	ICUs	P25	M	51-60	50	Transferred to another hospital	Positive
27610_2020	Blood	Apr 2020	ICU 1	ICUs	P33	M	61-70	104	Deceased	Positive
4895_2020	Rectal swab	Apr 2020	ICU 1	ICUs	P13	M	30-40	27	Ordinary discharge	Positive
4896_2020	Rectal swab	Apr 2020	ICU 1	ICUs	P10	M	61-70	54	Deceased	Positive
4907_2020	Bronchoalveolar lavage	Apr 2020	ICU 1	ICUs	P41	F	61-70	37	Ordinary discharge	Positive
4910_2020	Rectal swab	Apr 2020	ICU 1	ICUs	P2	M	61-70	35	Deceased	Positive
4922_2020	Rectal swab	Apr 2020	ICU 1	ICUs	P5	M	61-70	45	Transferred to another hospital	Positive
27634_2020	Blood	Apr 2020	ICU Infectious diseases	ICUs	P32	M	71-80	74	Transferred to another hospital	Positive
4908_2020	BAL	Apr 2020	ICU 1	ICUs	P6	F	61-70	74	Transferred to another hospital	Positive
27635_2020	Blood	Apr 2020	ICU 1	ICUs	P6	F	61-70	74	Transferred to another hospital	Positive
4935_2020	Bronchoaspirate	Apr 2020	ICU Infectious diseases	ICUs	P38	M	71-80	85	Transferred to another hospital	Positive
4950_2020	Rectal swab	Apr 2020	ICU 1	ICUs	P19	M	51-60	67	Transferred to another hospital	Positive
4954_2020	Rectal swab	Apr 2020	ICU 1	ICUs	P25	M	51-60	50	Transferred to another hospital	Positive
27673_2020	Blood	Apr 2020	Other Institute	Oth.	P39	NA	41-50	NA	NA	NA
27731_2020	Blood	Apr 2020	ICU Lombardy Region	ICUs	P21	M	61-70	85	Transferred to another hospital	Positive
4992_2020	Blood	Apr 2020	Other Institute	Oth.	P39	NA	41-50	NA	NA	NA
4939_2020	Bronchoaspirate	May 2020	ICU 1	ICUs	P3	M	61-70	7	Deceased	Negative
4941_2020	BAL	May 2020	ICU 1	ICUs	P10	M	61-70	54	Deceased	Positive
4960_2020	BAL	May 2020	ICU Lombardy Region	ICUs	P21	M	61-70	85	Transferred to another hospital	Positive
4946_2020	BAL	May 2020	ICU 1	ICUs	P35	M	51-60	133	Transferred to another hospital	Positive
4976_2020	BAL	May 2020	ICU Lombardy Region	ICUs	P28	M	30-40	82	Deceased	Positive
4964_2020	Rectal swab	May 2020	ICU 1	ICUs	P9	F	51-60	48	Deceased	Negative
4970_2020	Rectal swab	May 2020	ICU 1	ICUs	P6	F	61-70	74	Transferred to another hospital	Positive
4975_2020	Blood	May 2020	ICU 1	ICUs	P30	M	61-70	31	Deceased	Positive
4989_2020	BAL	May 2020	ICU 1	ICUs	P30	M	61-70	31	Deceased	Positive
5028_2020	BAL	May 2020	ICU Lombardy Region	ICUs	P40	M	51-60	89	Deceased	Positive
5000_2020	BAL	May 2020	ICU Lombardy Region	ICUs	P16	M	51-60	119	Transferred to another hospital	Positive
5002_2020	BAL	May 2020	ICU 1	ICUs	P9	F	51-60	48	Deceased	Negative
27729_2020	Blood	May 2020	ICU Lombardy Region	ICUs	P16	M	51-60	119	Transferred to another hospital	Positive
5019_2020	BAL	May 2020	ICU 1	ICUs	P24	M	71-80	15	Deceased	Negative
5018_2020	BAL	May 2020	ICU Lombardy Region	ICUs	P31	M	51-60	70	Transferred to another hospital	Positive
4997_2020	Rectal swab	May 2020	ICU 1	ICUs	P40	M	51-60	89	Deceased	Positive
5003_2020	Rectal swab	May 2020	ICU Lombardy Region	ICUs	P31	M	51-60	70	Transferred to another hospital	Positive
5006_2020	Rectal swab	May 2020	ICU 1	ICUs	P33	M	61-70	104	Deceased	Positive
5008_2020	Rectal swab	May 2020	ICU 1	ICUs	P21	M	61-70	85	Transferred to another hospital	Positive
5009_2020	Rectal swab	May 2020	ICU 1	ICUs	P30	M	61-70	31	Deceased	Positive
5010_2020	Rectal swab	May 2020	ICU Infectious diseases	ICUs	P38	M	71-80	85	Transferred to another hospital	Positive
5011_2020	Rectal swab	May 2020	ICU Infectious diseases	ICUs	P26	M	61-70	45	Ordinary discharge	Positive
27749_2020	Blood	May 2020	ICU 1	ICUs	P21	M	61-70	85	Transferred to another hospital	Positive
4998_2020	Nasal swab	May 2020	ICU Lombardy Region	ICUs	P16	M	51-60	119	Transferred to another hospital	Positive
5027_2020	Urine	May 2020	Pneumology	Oth.	P12	M	51-60	76	Ordinary discharge	Positive
27764_2020	Blood	May 2020	ICU Infectious diseases	ICUs	P5	M	61-70	45	Transferred to another hospital	Positive
5057_2020	BAL	May 2020	ICU 1	ICUs	P30	M	61-70	31	Deceased	Positive
27760_2020	Blood	May 2020	ICU Infectious diseases	ICUs	P25	M	51-60	50	Transferred to another hospital	Positive
27794_2020	Blood	May 2020	ICU 1	ICUs	P33	M	61-70	104	Deceased	Positive
27795_2020	Blood	May 2020	ICU 1	ICUs	P33	M	61-70	104	Deceased	Positive
5042_2020	Rectal swab	May 2020	ICU 1	ICUs	P28	M	30-40	82	Deceased	Positive
5031_2020	Rectal swab	May 2020	ICU Infectious diseases	ICUs	P25	M	51-60	50	Transferred to another hospital	Positive
5032_2020	Rectal swab	May 2020	ICU 1	ICUs	P24	M	71-80	15	Deceased	Negative
5049_2020	Rectal swab	May 2020	Emergency Room	ER	P39	M	41-50	45	Transferred to another hospital	Negative
5074_2020	Blood	May 2020	ICU 1	ICUs	P11	M	61-70	58	Deceased	Negative
5080_2020	BAL	May 2020	ICU 1	ICUs	P7	M	61-70	62	Transferred to another hospital	Positive
5083_2020	BAL	May 2020	ICU Lombardy Region	ICUs	P29	M	61-70	93	Deceased	Positive
5059_2020	Rectal swab	May 2020	ICU 1	ICUs	P11	M	61-70	58	Deceased	Negative
5060_2020	Rectal swab	May 2020	ICU 1	ICUs	P4	M	51-60	5	Deceased	Negative
5061_2020	Rectal swab	May 2020	ICU 1	ICUs	P1	F	61-70	43	Deceased	Positive
5063_2020	Rectal swab	May 2020	ICU 1	ICUs	P35	M	51-60	133	Transferred to another hospital	Positive
5069_2020	BAL	May 2020	ICU 1	ICUs	P6	F	61-70	74	Transferred to another hospital	Positive
5067_2020	BAL	May 2020	ICU 1	ICUs	P1	F	61-70	43	Deceased	Positive
5119_2020	Bronchoaspirate	Jun 2020	ICU Lombardy Region	ICUs	P33	M	61-70	104	Deceased	Positive
5121_2020	Urine	Jun 2020	ICU Lombardy Region	ICUs	P15	F	51-60	87	Transferred to another hospital	Positive
5128_2020	Rectal swab	Jun 2020	ICU Lombardy Region	ICUs	P33	M	61-70	104	Deceased	Positive
5130_2020	Rectal swab	Jun 2020	ICU Lombardy Region	ICUs	P15	F	51-60	87	Transferred to another hospital	Positive
27977_2020	Blood	Jun 2020	ICU Lombardy Region	ICUs	P15	F	51-60	87	Transferred to another hospital	Positive
28012_2020	Blood	Jul 2020	ICU Lombardy Region	ICUs	P33	M	61-70	104	Deceased	Positive
28125_2020	Blood	Jul 2020	Pneumology	Oth.	P16	M	51-60	119	Transferred to another hospital	Positive
