## Supplementary Table 3 for "The COVID-19 pandemic sparked off a large-scale outbreak of carbapenem-resistant *Acinetobacter baumannii* from the endemic strains of an Italian hospital"

### Sheet: Foglio1
		Phenotypic resistance									Antibiotic resistance genes
Sample	Patient ID	Amikacin	Ciprofloxacin	Gentamicin	Imipenem	Meropenem	Co-Trimoxazole	Colistin	Tigecycline	Ceftazidime/Avibactam	blaADC-25_1	blaADC-56	blaADC-73	blaTEM-12	blaOXA-23	blaOXA-66	AbaF	AbaQ	AmvA	LpsB	abeM	abeS	adeA	adeB	adeC	adeF	adeG	adeH	adeI	adeJ	adeK	adeL	adeN	adeR	adeS	armA	mphE	msrE	sul2	ant(3'')-IIa	aph(3'')-Ib	aph(3')-Ia	aph(6)-Id	tet(B)
5061_2020	P1	R	R	R	R	R	R	S	S	R	1	0	1	1	1	1	1	1	1	1	1	1	1	1	1	1	1	1	1	1	1	1	1	1	1	1	1	1	1	1	1	1	1	1
5067_2020	P1	R	R	R	R	R	R	S	S	R	1	0	1	1	1	1	1	1	1	1	1	1	1	1	1	1	1	1	1	1	1	1	1	1	1	1	1	1	1	1	1	1	1	1
27555_2020	P10	R	R	R	R	R	R	S	S	NA	1	0	1	1	1	1	1	1	1	1	1	1	1	1	1	1	1	1	1	1	1	1	1	1	1	1	1	1	1	1	1	1	1	1
4896_2020	P10	R	R	R	R	R	R	S	S	NA	1	1	0	1	1	1	1	1	1	1	1	1	1	1	1	1	1	1	1	1	1	1	1	1	1	1	1	1	1	1	1	1	1	1
4941_2020	P10	R	R	R	R	R	NA	R	S	NA	1	0	1	1	1	1	1	1	1	1	1	1	1	1	1	1	1	1	1	1	1	1	1	1	1	1	1	1	1	1	1	1	1	1
5059_2020	P11	R	NA	S	R	R	NA	NA	R	NA	1	0	1	1	1	1	1	1	1	1	1	1	1	1	1	1	1	1	1	1	1	1	1	1	1	1	1	1	1	1	1	1	1	1
5074_2020	P11	R	NA	R	R	R	NA	NA	S	NA	1	0	1	1	1	1	1	1	1	1	1	1	1	1	1	1	1	1	1	1	1	1	1	1	1	1	1	1	1	1	1	1	1	1
5027_2020	P12	R	R	R	R	R	R	NA	NA	NA	1	0	1	1	1	1	1	1	1	1	1	1	1	1	1	1	1	1	1	1	1	1	1	1	1	1	1	1	1	1	1	1	1	1
4859_2020	P13	R	R	R	R	R	R	S	S	R	1	0	1	1	1	1	1	1	1	1	1	1	1	1	1	1	1	1	1	1	1	1	1	1	1	1	1	1	1	1	1	1	1	1
4895_2020	P13	R	R	R	R	R	R	S	S	R	1	0	1	1	1	1	1	1	1	1	1	1	1	1	1	1	1	1	1	1	1	1	1	1	1	1	1	1	1	1	1	1	1	1
4861_2020	P14	R	R	R	R	R	R	S	S	NA	1	0	1	1	1	1	1	1	1	1	1	1	1	1	1	1	1	1	1	1	1	1	1	1	1	1	1	1	1	1	1	1	1	1
27977_2020	P15	R	R	R	R	R	R	S	S	R	1	0	1	0	1	1	1	1	1	1	1	1	1	1	1	1	1	1	1	1	1	1	0	1	1	1	1	1	1	1	1	0	1	1
5121_2020	P15	R	R	R	R	R	R	S	S	R	1	1	0	1	1	1	1	1	1	1	1	1	1	1	1	1	1	1	1	1	1	1	1	1	1	1	1	1	0	1	1	1	1	1
5130_2020	P15	R	R	R	R	R	R	S	S	R	1	0	1	1	1	1	1	1	1	1	1	1	1	1	1	1	1	1	1	1	1	1	0	1	1	1	1	1	1	1	1	1	1	1
27729_2020	P16	R	R	R	R	R	R	S	S	NA	1	0	1	1	1	1	1	1	1	1	1	1	1	1	1	1	1	1	1	1	1	1	1	1	1	1	1	1	1	1	1	1	1	1
28125_2020	P16	R	R	R	R	R	NA	S	S	R	1	0	1	1	1	1	1	1	1	1	1	1	1	1	1	1	1	1	1	1	1	1	1	1	1	1	1	1	1	1	1	1	1	1
4998_2020	P16	R	R	R	R	R	R	S	S	NA	1	0	1	1	1	1	1	1	1	1	1	1	1	1	1	1	1	1	1	1	1	1	1	1	1	1	1	1	1	1	1	1	1	1
5000_2020	P16	R	R	R	R	R	R	S	S	NA	1	0	1	1	1	1	1	1	1	1	1	1	1	1	1	1	1	1	1	1	1	1	1	1	1	1	1	1	1	1	1	1	1	1
4636_2020	P17	R	R	R	R	R	R	NA	NA	NA	1	0	1	1	1	1	0	0	1	1	1	1	0	0	1	1	1	1	1	1	1	1	0	0	0	1	1	1	1	1	1	1	1	1
4862_2020	P19	R	R	R	R	R	R	NA	NA	NA	1	0	1	1	1	1	1	1	1	1	1	1	1	1	1	1	1	1	1	1	1	1	1	1	1	1	1	1	1	1	1	1	1	1
4870_2020	P19	R	R	R	R	R	R	S	I	NA	1	0	1	1	1	1	1	1	1	1	1	1	1	1	1	1	1	1	1	1	1	1	1	1	1	1	1	1	1	1	1	1	1	1
4950_2020	P19	R	R	R	R	R	R	S	I	NA	1	0	1	1	1	1	1	1	1	1	1	1	1	1	1	1	1	1	0	0	0	1	1	1	1	0	1	1	1	1	1	1	1	1
4910_2020	P2	R	R	R	R	R	R	S	NA	NA	1	0	1	1	1	1	1	1	1	1	1	1	1	1	1	1	1	1	1	1	1	1	1	1	1	1	1	1	1	1	1	1	1	1
4669_2020	P20	R	R	R	R	R	R	S	S	R	1	1	0	1	1	1	1	1	1	1	1	1	1	1	1	1	1	1	1	1	1	1	1	1	1	1	1	1	1	1	1	1	1	1
4682_2020	P20	R	R	R	R	R	R	S	S	R	1	1	0	1	1	1	1	1	1	1	1	1	1	1	1	1	1	1	1	1	1	1	1	1	1	1	1	1	1	1	1	1	1	1
27731_2020	P21	R	R	R	R	R	NA	S	S	R	1	0	1	1	1	1	1	1	1	1	1	1	1	1	1	1	1	1	1	1	1	1	1	1	1	1	1	1	1	1	1	1	1	1
27749_2020	P21	R	R	R	R	R	R	S	S	NA	1	0	1	1	1	1	1	1	1	1	1	1	1	1	1	1	1	1	1	1	1	1	1	1	1	1	1	1	1	1	1	1	1	1
4960_2020	P21	R	R	R	R	R	NA	S	S	R	1	0	1	1	1	1	1	1	1	1	1	1	1	1	1	1	1	1	1	1	1	1	1	1	1	1	1	1	1	1	1	1	1	1
5008_2020	P21	R	R	R	R	R	NA	S	S	R	1	0	1	1	1	1	1	1	1	1	1	1	1	1	1	1	1	1	1	1	1	1	1	1	1	1	1	1	1	1	1	1	1	1
4785_2020	P22	R	R	R	R	R	R	NA	NA	NA	1	0	1	1	1	1	1	1	1	1	1	1	1	1	1	1	1	1	1	1	1	1	1	1	1	1	1	1	1	1	1	1	1	1
4778_2020	P23	R	R	R	R	R	R	S	S	R	1	0	1	1	1	1	1	1	1	1	1	1	1	1	1	1	1	1	1	1	1	1	1	1	1	1	1	1	1	1	1	1	1	1
5019_2020	P24	R	R	R	R	R	R	S	S	NA	1	0	1	1	1	1	1	1	1	1	1	1	1	1	1	1	1	1	1	1	1	1	1	1	1	1	1	1	1	1	1	1	1	1
5032_2020	P24	R	R	R	R	R	R	S	S	NA	1	0	1	1	1	1	1	1	1	1	1	1	1	1	1	1	1	1	1	1	1	1	1	1	1	1	1	1	1	1	1	1	1	1
27760_2020	P25	R	R	R	R	R	R	S	S	NA	1	0	1	1	1	1	1	1	1	1	1	1	1	1	1	1	1	1	1	1	1	1	1	1	1	1	1	1	1	1	1	1	1	1
4906_2020	P25	R	R	R	R	R	R	S	I	R	1	0	1	1	1	1	1	1	1	1	1	1	1	1	1	1	1	1	1	1	1	1	1	1	1	1	1	1	1	1	1	1	1	1
4954_2020	P25	R	R	R	R	R	R	S	I	R	1	0	1	1	1	1	1	1	1	1	1	1	1	1	1	1	1	1	1	1	1	1	1	1	1	1	1	1	0	1	1	1	1	1
5031_2020	P25	R	R	R	R	R	R	S	S	NA	1	0	1	1	1	1	1	1	1	1	1	1	1	1	1	1	1	1	1	1	1	1	1	1	1	1	1	1	1	1	1	1	1	1
5011_2020	P26	R	R	R	R	R	R	S	NA	NA	1	0	1	1	1	1	1	1	1	1	1	1	1	1	1	1	1	1	1	1	1	1	1	1	1	1	1	1	1	1	1	1	1	1
4615_2020	P27	R	R	R	R	R	R	NA	NA	NA	1	0	1	1	1	1	1	1	1	1	1	1	1	1	1	1	1	1	1	1	1	1	1	1	1	1	1	1	1	1	1	1	1	1
4976_2020	P28	R	NA	R	R	R	NA	S	S	R	1	0	1	1	1	1	1	1	1	1	1	1	1	1	1	1	1	1	1	1	1	1	1	1	1	1	1	1	1	1	1	1	1	1
5042_2020	P28	R	NA	R	R	R	NA	S	S	R	1	0	1	1	1	1	1	1	1	1	1	1	1	1	1	1	1	1	1	1	1	1	1	1	1	1	1	1	1	1	1	1	1	1
5083_2020	P29	R	R	R	R	R	NA	S	S	R	1	0	1	1	1	1	1	1	1	1	1	1	1	1	1	1	1	1	1	1	1	1	1	1	1	1	1	1	1	1	1	1	1	1
4939_2020	P3	R	NA	R	R	R	NA	S	S	NA	1	0	1	1	1	1	1	1	1	1	1	1	1	1	1	1	1	1	1	1	1	1	1	1	1	1	1	1	0	1	1	1	1	1
4975_2020	P30	R	R	R	R	R	NA	S	S	R	1	0	1	1	1	1	1	1	1	1	1	1	1	1	1	1	1	1	1	1	1	1	1	1	1	1	1	1	1	1	1	1	1	1
4989_2020	P30	R	R	R	R	R	R	NA	NA	NA	1	0	1	1	1	1	1	1	1	1	1	1	1	1	1	1	1	1	1	1	1	1	1	1	1	1	1	1	1	1	1	1	1	1
5009_2020	P30	R	R	R	R	R	R	S	S	NA	1	0	1	1	1	1	1	1	1	1	1	1	1	1	1	1	1	1	1	1	1	1	1	1	1	1	1	1	1	1	1	1	1	1
5057_2020	P30	R	R	R	R	R	R	S	S	NA	1	0	1	1	1	1	1	1	1	1	1	1	1	1	1	1	1	1	1	1	1	1	1	1	1	1	1	1	1	1	1	1	1	1
5003_2020	P31	R	R	R	R	R	NA	S	S	R	1	0	1	1	1	1	1	1	1	1	1	1	1	1	1	1	1	1	1	1	1	1	1	1	1	1	1	1	1	1	1	1	1	1
5018_2020	P31	R	R	R	R	R	NA	S	NA	R	1	0	1	1	1	1	1	1	1	1	1	1	1	1	1	1	1	1	1	1	1	1	1	1	1	1	1	1	1	1	1	1	1	1
27634_2020	P32	R	R	R	R	R	R	S	R	R	1	0	1	1	1	1	1	1	1	1	1	1	1	1	1	1	1	1	1	1	1	1	1	1	1	1	1	1	1	1	1	1	1	1
4763_2020	P32	R	R	R	R	R	R	NA	NA	NA	1	0	1	1	1	1	1	1	1	1	1	1	1	1	1	1	1	1	1	1	1	1	1	1	1	1	1	1	1	1	1	1	1	1
4875_2020	P32	R	R	R	R	R	R	S	S	NA	1	0	1	1	1	1	1	1	1	1	1	1	1	1	1	1	1	1	1	1	1	1	1	1	1	1	1	1	1	1	1	1	1	1
27610_2020	P33	R	R	R	R	R	R	S	I	R	1	0	1	1	1	1	1	1	1	1	1	1	1	1	1	1	1	1	1	1	1	1	1	1	1	1	1	1	1	1	1	1	1	1
27794_2020	P33	R	R	R	R	R	R	NA	S	R	1	0	1	1	1	1	1	1	1	1	1	1	1	1	1	1	1	1	1	1	1	1	1	1	1	1	1	1	1	1	1	1	1	1
27795_2020	P33	R	R	R	R	R	R	NA	S	R	1	0	1	1	1	1	1	1	1	1	1	1	1	1	1	1	1	1	1	1	1	1	1	1	1	1	1	1	1	1	1	1	1	1
28012_2020	P33	R	R	R	R	R	R	R	NA	NA	1	0	1	1	1	1	1	1	1	1	1	1	1	1	1	1	1	1	1	1	1	1	1	1	1	1	1	1	1	1	1	1	1	1
4848_2020	P33	R	R	R	R	R	R	S	S	NA	1	0	1	1	1	1	1	1	1	1	1	1	1	1	1	1	1	1	1	1	1	1	1	1	1	1	1	1	1	1	1	1	1	1
5006_2020	P33	R	R	R	R	R	R	S	I	R	1	0	1	1	1	1	1	1	1	1	1	1	1	1	1	1	1	1	1	1	1	1	1	1	1	1	1	1	1	1	1	1	1	1
5119_2020	P33	R	R	R	R	R	R	R	S	NA	1	0	1	1	1	1	1	1	1	1	1	1	1	1	1	1	1	1	1	1	1	1	1	1	1	1	1	1	1	1	1	1	1	1
5128_2020	P33	R	R	R	R	R	R	R	S	NA	1	0	1	1	1	1	1	1	1	1	1	1	1	1	1	1	1	1	1	1	1	1	1	1	1	1	1	1	0	1	1	1	1	1
4733_2020	P34	R	R	R	R	R	R	S	S	NA	1	0	1	1	1	1	1	1	1	1	1	1	1	1	1	1	1	1	1	1	1	1	1	1	1	1	1	1	1	1	1	1	1	1
4850_2020	P35	R	R	R	R	R	NA	S	R	NA	1	0	1	1	1	1	1	1	1	1	1	1	1	1	1	1	1	1	1	1	1	1	1	1	1	1	1	1	1	1	1	1	1	1
4898_2020	P35	R	R	R	R	R	NA	S	R	NA	1	0	1	1	1	1	1	1	1	1	1	1	1	1	1	1	1	1	1	1	1	1	1	1	1	1	1	1	0	1	1	1	1	1
4946_2020	P35	R	R	R	R	R	NA	S	R	NA	1	0	1	1	1	1	1	1	1	1	1	1	1	1	1	1	1	1	1	1	1	1	1	1	1	1	1	1	1	1	1	1	1	1
5063_2020	P35	R	R	R	R	R	NA	S	NA	NA	1	0	1	1	1	1	1	1	1	1	1	1	1	1	1	1	1	1	1	1	1	1	1	1	1	1	1	1	1	1	1	1	1	1
4793_2020	P36	R	R	R	R	R	R	S	S	R	1	0	1	1	1	1	1	1	1	1	1	1	1	1	1	1	1	1	1	1	1	1	1	1	1	1	1	1	1	1	1	1	1	1
4797_2020	P36	R	R	R	R	R	R	S	S	R	1	0	1	1	1	1	1	1	1	1	1	1	1	1	1	1	1	1	1	1	1	1	1	1	1	1	1	1	1	1	1	1	1	1
4851_2020	P37	R	R	R	R	R	R	S	S	NA	1	0	1	1	1	1	1	1	1	1	1	1	1	1	1	1	1	1	1	1	1	1	1	1	1	1	1	1	1	1	1	1	1	1
27458_2020	P38	R	R	R	R	R	R	S	S	NA	1	0	1	1	1	1	1	1	1	1	1	1	1	1	1	1	1	1	1	1	1	1	1	1	1	1	1	1	1	1	1	1	1	1
4760_2020	P38	R	R	R	R	R	R	S	S	NA	1	0	1	1	1	1	1	1	1	1	1	1	1	1	1	1	1	1	1	1	1	1	1	1	1	1	1	1	1	1	1	1	1	1
4935_2020	P38	R	R	R	R	R	R	S	R	NA	1	0	1	1	1	1	1	1	1	1	1	1	1	1	1	1	1	1	1	1	1	1	1	1	1	1	1	1	1	1	1	1	1	1
5010_2020	P38	R	R	R	R	R	R	S	R	NA	1	0	1	1	1	1	1	1	1	1	1	1	1	1	1	1	1	1	1	1	1	1	1	1	1	1	1	1	1	1	1	1	1	1
27673_2020	P39	R	R	R	R	R	R	S	S	R	1	0	1	1	1	1	1	1	1	1	1	1	1	1	1	1	1	1	1	1	1	1	1	1	1	1	1	1	1	1	1	1	1	1
4992_2020	P39	R	R	R	R	R	R	S	S	R	1	0	1	1	1	1	1	1	1	1	1	1	1	1	1	1	1	1	1	1	1	1	1	1	1	1	1	1	1	1	1	1	1	1
5049_2020	P39	R	R	R	R	R	R	S	S	R	1	0	1	1	1	1	1	1	1	1	1	1	1	1	1	1	1	1	1	1	1	1	1	1	1	1	1	1	1	1	1	1	1	1
5060_2020	P4	R	R	R	R	R	R	S	NA	NA	1	0	1	1	1	1	1	1	1	1	1	1	1	1	1	1	1	1	1	1	1	1	1	1	1	1	1	1	1	1	1	1	1	1
4997_2020	P40	R	R	R	R	R	R	S	S	R	1	0	1	1	1	1	1	1	1	1	1	1	1	1	1	1	1	1	1	1	1	1	1	1	1	1	1	1	1	1	1	1	1	1
5028_2020	P40	R	R	R	R	R	R	S	S	R	1	0	1	1	1	1	1	1	1	1	1	1	1	1	1	1	1	1	1	1	1	1	1	1	1	1	1	1	1	1	1	1	1	1
4880_2020	P41	R	R	R	R	R	R	NA	NA	NA	1	0	1	1	1	1	1	1	1	1	1	1	1	1	1	1	1	1	1	1	1	1	1	1	1	1	1	1	1	1	1	1	1	1
4907_2020	P41	R	R	R	R	R	NA	S	I	R	1	0	1	1	1	1	1	1	1	1	1	1	1	1	1	1	1	1	1	1	1	1	1	1	1	1	1	1	1	1	1	1	1	1
27764_2020	P5	R	R	R	R	R	R	S	S	NA	1	0	1	1	1	1	1	1	1	1	1	1	1	1	1	1	1	1	1	1	1	1	1	1	1	1	1	1	1	1	1	1	1	1
4803_2020	P5	R	R	R	R	R	R	S	S	R	1	0	1	1	1	1	1	1	1	1	1	1	1	1	1	1	1	1	1	1	1	1	1	1	1	1	1	1	1	1	1	1	1	1
4833_2020	P5	R	R	R	R	R	R	S	S	R	1	0	1	1	1	1	1	1	1	1	1	1	1	1	1	1	1	1	1	1	1	1	1	1	1	1	1	1	1	1	1	1	1	1
4922_2020	P5	R	R	R	R	R	R	S	S	R	1	0	1	1	1	1	1	1	1	1	1	1	1	1	1	1	1	1	1	1	1	1	1	1	1	1	1	1	1	1	1	1	1	1
27635_2020	P6	R	R	R	R	R	R	S	S	R	1	0	1	1	1	1	1	1	1	1	1	1	1	1	1	1	1	1	1	1	1	1	1	1	1	1	1	1	1	1	1	1	1	1
4908_2020	P6	R	R	R	R	R	NA	S	S	R	1	0	1	1	1	1	1	1	1	1	1	1	1	1	1	1	1	1	1	1	1	1	1	1	1	1	1	1	1	1	1	1	1	1
4970_2020	P6	R	R	R	R	R	NA	S	S	R	1	0	1	1	1	1	1	1	1	1	1	1	1	1	1	1	1	1	1	1	1	1	1	1	1	1	1	1	1	1	1	1	1	1
5069_2020	P6	R	R	R	R	R	R	S	S	NA	1	0	1	1	1	1	1	1	1	1	1	1	1	1	1	1	1	1	1	1	1	1	1	1	1	1	1	1	1	1	1	1	1	1
5080_2020	P7	R	R	R	R	R	R	S	S	R	1	1	0	1	1	1	1	1	1	1	1	1	1	1	1	1	1	1	1	1	1	1	1	1	1	1	1	1	1	1	1	1	1	1
4804_2020	P8	R	R	R	R	R	R	S	S	R	1	0	1	0	1	1	1	1	1	1	1	1	1	1	1	1	1	1	1	1	1	1	1	1	1	1	1	1	1	1	1	0	1	1
4869_2020	P8	R	R	R	R	R	R	S	S	R	1	0	1	0	1	1	1	1	1	1	1	1	1	1	1	1	1	1	1	1	1	1	1	1	1	1	1	1	1	1	1	0	1	1
4856_2020	P9	R	R	R	R	R	R	NA	NA	NA	1	0	1	1	1	1	1	1	1	1	1	1	1	1	1	1	1	1	1	1	1	1	1	1	1	1	1	1	1	1	1	1	1	1
4872_2020	P9	R	R	R	R	R	R	S	I	NA	1	0	1	1	1	1	1	1	1	1	1	1	1	1	1	1	1	1	1	1	1	1	1	1	1	1	1	1	1	1	1	1	1	1
5002_2020	P9	R	R	R	R	R	R	NA	NA	NA	1	0	1	1	1	1	1	1	1	1	1	1	1	1	1	1	1	1	1	1	1	1	1	1	1	1	1	1	1	1	1	1	1	1
4614_2020	P18	S	R	S	R	R	S	S	S	NA	1	0	0	0	1	1	1	1	1	1	1	1	1	1	1	1	1	1	1	1	1	1	1	1	1	0	0	0	0	1	1	0	1	1
