## Supplementary Table 2 for "The COVID-19 pandemic sparked off a large-scale outbreak of carbapenem-resistant *Acinetobacter baumannii* from the endemic strains of an Italian hospital"

### Sheet: Foglio1
Sample	Total genome lenght	Contig number	N50	Genome quality
5130_2020	4037895	11	2204661	High-quality
5128_2020	4060860	21	1276767	High-quality
5121_2020	4073921	5	3245384	High-quality
5119_2020	4052578	8	3454715	High-quality
5083_2020	4046966	6	3991883	High-quality
5080_2020	4060401	7	3908004	High-quality
5074_2020	4051666	2	4042935	Complete
5069_2020	4050530	9	3891791	High-quality
5067_2020	4063282	6	3916223	High-quality
5063_2020	4031650	3	4021269	High-quality
5061_2020	4057813	8	2115447	High-quality
5060_2020	4066268	10	2599065	High-quality
5059_2020	4051278	2	4042547	Complete
5057_2020	4031016	8	1281200	High-quality
5049_2020	4040607	3	4013719	High-quality
5042_2020	4055504	9	2776524	High-quality
5032_2020	3920681	92	111244	High-quality
5031_2020	4073651	3	3958745	Complete
5028_2020	4031293	4	3046855	High-quality
5027_2020	4064856	13	2166716	High-quality
5019_2020	4058295	6	4043442	High-quality
5018_2020	4034772	6	1270054	High-quality
5011_2020	4059550	11	1536664	High-quality
5010_2020	4072141	7	2512555	High-quality
5009_2020	4041208	5	4026816	High-quality
5008_2020	4015412	17	822032	High-quality
5006_2020	4070597	14	1706226	High-quality
5003_2020	4015919	5	3719263	High-quality
5002_2020	3945326	20	551144	High-quality
5000_2020	4040385	10	2706890	High-quality
4998_2020	4052460	8	4030714	High-quality
4997_2020	4066239	14	4034972	High-quality
4992_2020	4035566	5	3437150	High-quality
4989_2020	4023492	21	756403	High-quality
4976_2020	4045067	4	3054537	High-quality
4975_2020	4020298	5	3987576	High-quality
4970_2020	4071497	6	2248673	High-quality
4964_2020	8471650	133	253336	Discarded
4960_2020	4037833	4	4026038	High-quality
4954_2020	4045484	3	3930578	High-quality
4950_2020	4042461	15	957421	High-quality
4946_2020	3955297	2	3946566	Complete
4941_2020	4002877	33	574500	High-quality
4939_2020	4018766	4	4005086	High-quality
4935_2020	3970894	8	2087684	High-quality
4922_2020	3957757	3	3930869	High-quality
4910_2020	4061443	4	3928380	High-quality
4908_2020	3952785	167	58441	High-quality
4907_2020	4061214	3	3946308	High-quality
4906_2020	4097108	12	3959913	High-quality
4898_2020	3930585	11	3920374	High-quality
4896_2020	4074282	3	3959377	High-quality
4895_2020	4065306	5	3930504	High-quality
4880_2020	4074243	3	3959340	High-quality
4875_2020	4056360	4	3939809	High-quality
4872_2020	4060288	3	3945382	High-quality
4870_2020	4076615	4	3959694	High-quality
4869_2020	4062672	5	3920450	High-quality
4862_2020	4072244	4	2971338	High-quality
4861_2020	4074478	4	3954073	High-quality
4859_2020	4063683	4	3930620	High-quality
4856_2020	4060323	4	3916578	High-quality
4851_2020	4061850	11	2244782	High-quality
4850_2020	4063627	4	3930564	High-quality
4848_2020	4074383	8	3930728	High-quality
4833_2020	4057563	22	1034265	High-quality
4804_2020	4062144	9	3917313	High-quality
4803_2020	4063530	4	3930467	High-quality
4797_2020	4058751	8	2746006	High-quality
4793_2020	4074400	3	3959494	High-quality
4785_2020	4080072	4	3959239	High-quality
4778_2020	4056754	10	2972260	High-quality
4763_2020	4065309	5	3929557	High-quality
4760_2020	4079184	8	3954932	High-quality
4733_2020	4059995	3	3945089	High-quality
4682_2020	3973857	48	1017270	High-quality
4669_2020	3969038	3	3958525	High-quality
4636_2020	3587938	61	210595	High-quality
4615_2020	3954508	2	3945777	Complete
4614_2020	3907241	55	158539	High-quality
28125_2020	4041251	6	4024030	High-quality
28012_2020	4057011	5	3932335	High-quality
27977_2020	4017871	12	2603088	High-quality
27795_2020	3954141	2	3945410	Complete
27794_2020	3971584	3	3960302	High-quality
27764_2020	4063530	3	3948627	High-quality
27760_2020	3955637	3	3919466	High-quality
27749_2020	4039148	8	4005731	High-quality
27731_2020	4018103	10	2202748	High-quality
27729_2020	4056468	16	3022340	High-quality
27673_2020	4042844	2	4034113	Complete
27635_2020	4061507	3	3946603	High-quality
27634_2020	4060281	3	3945345	High-quality
27610_2020	3969001	2	3960270	Complete
27555_2020	4089804	9	3959360	High-quality
27458_2020	3991913	10	3959062	High-quality
